# Real-time analysis of the cancer genome and fragmentome from plasma and urine short and long cell-free DNA using Nanopore sequencing

**DOI:** 10.1101/2022.08.11.22278674

**Authors:** Ymke van der Pol, Normastuti Adhini Tantyo, Nils Evander, Anouk E. Hentschel, Jip Ramaker, Idris Bahce, Jakko A. Nieuwenhuijzen, Renske D.M. Steenbergen, D. Michiel Pegtel, Norbert Moldovan, Florent Mouliere

## Abstract

Cell-free DNA (cfDNA) can be isolated from blood and/or urine of cancer patients and analyzed with sequencing. Unfortunately, most conventional short-read sequencing methods are technically challenging, labor intensive and time consuming, requiring several days but more typically weeks to obtain interpretable data which are limited by a bias for short cfDNA fragments.

Here, we demonstrate that with Oxford Nanopore Technologies sequencing we can achieve economical and ultra-fast delivery of clinical data from liquid biopsies.

Our ‘ITSFASTR’ approach is able to deliver copy number aberrations, and cfDNA fragmentation profiles in less than 24 hours from sample collection. The tumor-derived cfDNA fraction calculated from lung cancer patient plasma and urine from bladder cancer patients was highly correlated (R=0.98) to the tumor fraction calculated from conventional short-read sequencing of the same samples. cfDNA size profile and fragmentation patterns in plasma and urine exhibited the typical cfDNA features yet with a significantly higher proportion of fragments that exceed 300bp, exhibiting similar tumor fraction than shorter size fragments. Notably, comprehensive fragment-end composition and nucleosome profiling near transcription start sites can be determined from the same data.

We propose that ITSFASTR is the first point-of-care solution for obtaining genomic and fragmentomic results from liquid biopsies.
