## Supplementary Table 1 for "Real-time analysis of the cancer genome and fragmentome from plasma and urine short and long cell-free DNA using Nanopore sequencing"

### Sheet: TableS1_nanopore_vanderPol_2208
SLX	patient_id	cancer	stage	sample_type	sequencing	cfDNA_concentration_ngmL	P20_150bp	TF_ichorCNA	aligned_read_count
LP0027_22	215	lung	IV	Plasma	Illumina	26.8182	0.170786	0.036	29298420
LP0035_08	614	lung	III	Plasma	Illumina	165	0.17549	0.06777	132738756
LP0034_34	298	lung	IV	Plasma	Illumina	170.455	0.60473	0.002539	38094098
LP0034_04	254	lung	IV	Plasma	Illumina	123.636	0.33927	0.2764	48105847
LP0034_12	522	lung	IV	Plasma	Illumina	39.5455	0.280649	0.2129	25280232
LP0035_04	539	lung	IV	Plasma	Illumina	29.3182	0.198951	0.1052	64891612
LP0036_15	A151E	bladder	pT2_grade3	Urine	Illumina	65.7857	0.692062	0.4925	79273247
LP0036_18	D29	bladder	pT2_grade3	Urine	Illumina	125.143	0.5606	0.1924	7626855
LP0036_11	A130E	bladder	pT3b_grade3	Urine	Illumina	31.5	0.472984	0.06868	43660313
LP0036_12	A136E	bladder	pT2_grade3	Urine	Illumina	330	0.304114	0.4143	3100463
LP0036_20	D101	bladder	pT2_grade3	Urine	Illumina	527.143	0.488895	0.06121	23640045
LP0034_01	98	lung	IV	Plasma	Illumina	50	0.234577	0.1256	42528460
LP0034_02	163	lung	IV	Plasma	Illumina	62.7273	0.197401	0.208	31430561
LP0035_01	1	lung	IV	Plasma	Illumina	256.818	0.406616	0.2626	120519885
LP0034_18	690	lung	IV	Plasma	Illumina	100.227	0.204779	0.2264	26495788
LP0034_09	321	lung	IV	Plasma	Illumina	63.1818	0.427876	0.37	30847153
LP0034_19	685	lung	IV	Plasma	Illumina	155.227	0.352376	0.3887	82972974
LP0036_14	A146E	bladder	pT2_grade3	Urine	Illumina	2.65714	0.576474	0.09687	11295411
LP0036_16	A155E	bladder	pT2_grade3	Urine	Illumina	2.87143	0.304157	0.04798	3135282
LP0036_17	A163E	bladder	pT1_grade3	Urine	Illumina	1.13571	0.695613	0.4446	24274287
LP0036_05	N123	control	NA	Urine	Illumina	4.99286	0.495498	0.03447	4257952
LP0036_09	N195E	control	NA	Urine	Illumina	8.87143	0.321213	0.02984	12927900
LP0059_01	215	lung	IV	Plasma	Nanopore	26.8182	0.0243406	0.04941	281792
LP0059_02	614	lung	III	Plasma	Nanopore	165	0.0135079	0.03494	431377
LP0059_03	298	lung	IV	Plasma	Nanopore	170.455	0.0909623	0.6397	557418
LP0060_01	254	lung	IV	Plasma	Nanopore	123.6	0.463475	0.3632	418750
LP0060_02	522	lung	IV	Plasma	Nanopore	39.5455	0.433561	0.2533	338718
LP0060_03	539	lung	IV	Plasma	Nanopore	29.3182	0.317416	0.08772	138336
LP0068_02	A151E	bladder	pT2_grade3	Urine	Nanopore	65.7857	0.275942	0.5048	551402
LP0068_03	D29	bladder	pT2_grade3	Urine	Nanopore	125.143	0.0372743	0.15	1600674
LP0070_01	A130E	bladder	pT3b_grade3	Urine	Nanopore	31.5	0.0178501	0.06745	2730741
LP0070_02	A136E	bladder	pT2_grade3	Urine	Nanopore	330	0.0232224	0.4904	355390
LP0070_04	D101	bladder	pT2_grade3	Urine	Nanopore	527.143	0.147775	0.0482	351582
LP0071_01	98	lung	IV	Plasma	Nanopore	50	0.138084	0.1682	1135530
LP0072_01	163	lung	IV	Plasma	Nanopore	62.7273	0.0108087	0.2485	1057760
LP0072_02	1	lung	IV	Plasma	Nanopore	256.818	0.0399113	0.3291	81155
LP0072_03	690	lung	IV	Plasma	Nanopore	100.227	0.0131994	0.2515	940879
LP0073_02	321	lung	IV	Plasma	Nanopore	63.1818	0.034956	0.3082	2385026
LP0073_03	685	lung	IV	Plasma	Nanopore	155.227	0.0265351	0.3872	1106534
LP0074_01	A146E	bladder	pT2_grade3	Urine	Nanopore	17.875	0.0300682	0.03317	1021678
LP0074_02	A155E	bladder	pT2_grade3	Urine	Nanopore	0.729167	0.0411738	0	253705
LP0074_03	A163E	bladder	pT1_grade3	Urine	Nanopore	31.875	0.0523374	0.4625	879524
LP0075_01	N123	control	NA	Urine	Nanopore	28.9583	0.209329	0.0334	2286883
LP0075_03	N195E	control	NA	Urine	Nanopore	0.185417	0.0700109	0	128937
